# Bridging the scales: leveraging personalized disease models and deep phenotyping to dissect cognitive impairment in schizophrenia

**DOI:** 10.1101/2025.02.25.25322779

**Authors:** Florian J. Raabe, David Popovic, Clara Vetter, Genc Hasanaj, Berkhan Karslı, Laura E. Fischer, Emanuel Boudriot, Valeria Almeida, Allesia Atella, Tim J. Schäfer, Miriam Gagliardi, Lucia Trastulla, Vladislav Yakimov, Lukas Roell, Joanna Moussiopoulou, Lenka Krčmář, Sabrina Galinski, Irina Papazova, CDP Working Group, Oliver Pogarell, Alkomiet Hasan, Eva C. Schulte, Andrea Schmitt, Elias Wagner, Anna Levina, Moritz J. Rossner, Nikolaos Koutsouleris, Sergi Papiol, Peter Falkai, Daniel Keeser, Michael J. Ziller

**Affiliations:** Max Planck Institute of Psychiatry, 80804 Munich, Germany; Department of Psychiatry and Psychotherapy, University Hospital, LMU Munich, 80336 Munich, Germany; NeuroImaging Core Unit Munich (NICUM), University Hospital, LMU Munich, 80336 Munich, Germany; Evidence-based psychiatry and psychotherapy, Faculty of Medicine, University of Augsburg, 86156 Augsburg, Germany; Department of Psychiatry, University of Münster, 48149 Münster, Germany; Center for Soft Nanoscience, University of Münster, 48149 Münster, Germany; University of Tübingen, Tübingen, Germany; Max Planck Institute for Biological Cybernetics, Tübingen, Germany; International Max Planck Research School for Translational Psychiatry (IMPRS-TP), 80804 Munich, Germany; Systasy Bioscience GmbH, 81669 Munich, Germany; Department of Psychiatry, Psychotherapy, and Psychosomatics, Medical Faculty, University of Augsburg, 86156 Augsburg, Germany; German Center for Mental Health (DZPG), partner site Munich-Augsburg, Germany; Institute of Human Genetics, University Hospital, Faculty of Medicine, University of Bonn, 53127 Bonn, Germany; Department of Psychiatry and Psychotherapy, University Hospital, Faculty of Medicine, University of Bonn, 53127 Bonn, Germany; Institute of Psychiatric Phenomics and Genomics, University Hospital, LMU Munich, 80336 Munich, Germany; Laboratory of Neurosciences (LIM-27), Institute of Psychiatry, University of São Paulo (USP), São Paulo-SP 05403-903, Brazil; Institute of Psychiatry, Psychology and Neuroscience, King’s College London, London, United Kingdom; Munich Center for Neurosciences (MCN), LMU Munich, 82152 Planegg-Martinsried, Germany

## Abstract

Schizophrenia (SCZ) is a highly heritable brain disorder marked by a wide range of changes throughout the central nervous system. These changes include alterations at the molecular and cellular levels, suggesting significant disruptions in synapse function, as well as modifications in brain structure and activity. However, it remains unclear, how changes in molecular synapse biology translate into neurophysiological and ultimately behavioral consequences across scales. Here, we narrow this translational gap in contemporary biological psychiatry by establishing a generalizable framework to bridge the scales and pinpoint biological mechanisms underlying individual psychiatric symptoms. We show that genetically driven changes in neuronal gene expression and a resulting reduction in excitatory synaptic density *in vitro* are linked to alterations of brain structure, electrophysiology and ultimately cognitive function *in vivo*.

These results provide a direct connection between the molecular origins of synapse reduction in SCZ and its neurobiological and phenotypic consequences on the individual patient level, paving the way to develop new mechanism informed treatment options.
