## Supplementary Table 1-8 for "Bridging the scales: leveraging personalized disease models and deep phenotyping to dissect cognitive impairment in schizophrenia"

### Sheet: Table_S1_CohortCharact.
	Sex_HC_M_%	Sex_SSD_M_%	Age_Mean_HC	Age_Mean_SSD	Age_SD_HC	Age_SD_SSD
Cohort1	56.5217	81.5385	34.4928	35.7231	12.3653	10.8333
Cohort2	42.3841	68.6567	35.053	39.0602	12.5304	10.718
	Cohort 1 MIMICS
Item	N_HC	N_SSD	Mean_HC	Mean_SSD	SD_HC	SD_SSD	Pval
IQ	62	61	115.79	103.082	11.8407	13.8507	1.38922e-07
VLMT_SummeDg1_5	62	61	59.5161	43.8197	8.97308	11.868	3.43052e-10
ZST	62	61	85.8259	53.9672	15.7019	14.5419	7.62644e-19
TMT_A_s	62	61	25.0806	34.623	11.0651	10.6727	2.83509e-05
TMT_A_F	62	61	0.0645161	0.131148	0.247676	0.340363	0.44789
TMT_B_s	62	60	55.7258	95.9833	25.8769	56.7004	2.7398e-05
TMT_B_F	60	60	0.233333	0.866667	0.5928	1.17122	0.00236324
TMT_B_A	62	60	30.6129	61.1167	19.0447	51.9201	0.000379269
ZNS_Summe	62	60	20.4839	15.1333	4.17935	3.90769	3.51572e-11
WST_R	62	60	35	29.8333	3.9959	7.46328	1.26706e-05
PANSS_pos	0	0	NA	14.0333	NA	5.53561	NA
PANSS_neg	0	0	NA	16.7167	NA	5.31417	NA
PANSS_gen	0	0	NA	30.5667	NA	8.6815	NA
PANSS_total	0	0	NA	61.3167	NA	17.0358	NA
PANSS_del	0	0	NA	2.73333	NA	1.6454	NA
years.of.school	62	61	12.25	11.3934	1.26345	2.09983	0.00211814
	Cohort 2 CDP
Item	N_HC	N_SSD	Mean_HC	Mean_SSD	SD_HC	SD_SSD	Pval
PANSS_pos	149	129	7.24161	11.6899	0.732	4.19598	0.415461
PANSS_neg	149	129	7.41611	12.7752	1.00741	5.11469	0.508466
PANSS_gen	149	129	16.8456	27.2713	1.55843	7.74572	0.91318
PANSS_total	149	129	31.5034	51.7364	2.60619	14.5353	0.597961
Andreasen_remission	0	0	NA	0.534884	NA	0.500726	NA
VerbalMemory_rawData	146	123	56.8356	46.6423	8.92731	12.6258	1.01717e-08
DigitSequencing_rawData	146	123	22.8562	18.6992	3.67656	5.02279	0.00274221
TokenMotorTask_RawData	146	123	71.9795	56.4553	12.5228	11.9769	1.10918e-08
VerbalFluency_RawData	146	123	55.6575	46.3415	13.6944	14.3309	0.112539
SymbolCoding_RawData	146	122	66.4521	49.9836	13.0875	13.4558	1.85514e-14
TowerOfLondon_RawData	146	119	18.5548	16.9496	2.37815	3.66118	0.000631861
TMT_A_time_seconds	53	25	22.9887	37.44	8.8619	18.6214	0.000351829
TMT_B_time_seconds	53	24	53.4774	105.167	23.0841	82.2677	0.447148
school_years_number	64	51	11.9766	11.9902	1.05571	2.40934	0.888798

### Sheet: Table_S2_SPLS Results
	cu	cv	Rho	P	R2
LV1	79.1199	1.23687	0.779145	0	0.377315
LV2	135.206	2.60821	0.567863	0	0.622685

### Sheet: Table_S3_SPLS_u_vector
	HC	SP	UR	Age	Sex	CPZ	Schuljahre	ZNS_Summe	VLMT_SummeDg1_5	TMT_B_A	ZST	WST_R	IQR
LV1	0	0	0	0.961274	0	0	0	0	0	0	-0.275594	0	0
LV2	-0.255768	0.267483	0	-0.509735	0	0.0825316	0	-0.273786	-0.425801	-0.283371	-0.509735	0	0

### Sheet: Table_S4_cerebrum_cereb._vermis
Region	Total voxels	left_pos_LV_1	left_neg_LV_1	right_pos_LV_1	right_neg_LV_1	left_pos_LV_2	left_neg_LV_2	right_pos_LV_2	right_neg_LV_2
SFG	7490	0	0.142417	0	0.103667	0.00636341	0.184968	0.00516108	0.192602
MFG	7537	0	0.0528323	0	0.0485052	0.00347341	0.234629	0.00237431	0.233984
IFG	4196	0	0.0601924	0	0.0866868	0.00551444	0.190125	0.00537689	0.321856
OrG	5026	0	0.130782	0	0.11918	0.00277478	0.171182	0.00949704	0.190954
PrG	3919	0	0.0413882	0	0.0333363	0.000219811	0.152499	0.000484634	0.188129
PCL	1209	0	0.0306055	0	0.069887	0.000897755	0.168658	0.00306722	0.181757
STG	4065	0	0.0298606	0	0.0534	0.000718606	0.120437	0.000244951	0.249717
MTG	3445	0	0.0343028	0	0.076321	0.000615666	0.254249	0.000537217	0.310741
ITG	4080	0	0.0308585	0	0.0321564	0.000666736	0.116534	0.000557778	0.186566
FuG	2546	0	0.0823108	0	0.0556248	0.00214482	0.164616	0.000783589	0.177908
PhG	1743	0	0.0431783	0	0.0373689	0	0.0717282	0.000613696	0.088269
pSTS	1143	0	0.0713472	0	0.0925508	0.000763588	0.146948	0.00460776	0.206001
SPL	2694	0	0.041266	0	0.0340915	0.00137841	0.0914114	0.00108383	0.0621911
IPL	6279	0	0.0494009	0	0.0842796	0.000325372	0.180298	0.00142002	0.263277
PCun	2756	0	0.0478301	0	0.0327435	0.00212564	0.138943	0	0.0816926
PoG	2297	0	0.0819013	0	0.123895	0.000455405	0.160372	0	0.156512
INS	1719	0	0.0781521	0	0.155836	0.00226862	0.114446	0.00242187	0.219234
CG	2447	0	0.107058	0	0.143594	0.00249977	0.100055	0.0163459	0.136254
MVOcC	3021	0	0.000649975	0	0.00848741	0	0.0578458	0	0.116018
LOcC	3337	0	0	0	0.000575125	0	0.313478	0	0.139927
Amyg	211	0	0	0	0	0	0.334172	0	0.373427
Hipp	637	0	0	0	0	0	0.171864	0	0.152582
BG	1457	0	0.0006788	0	0.000819182	0	0.0190828	0	0.0393266
Tha	1054	0	0	0	0	0	0.0508157	0	0.0789097
CerH	9225	0	0.0360915	0	0.0117372	0.000201998	0.020139	0	0.0788855
Vermis	7840	0	0	NA	NA	0	0	NA	NA

### Sheet: Table_S5_AnatomicalFeats
Latent variables		LV1				LV2
	Hemispheres	left		right		left		right
	Weights	+	-	+	-	+	-	+	-
Brainnetome atlas regions	Percentages	%	%	%	%	%	%	%	%
	Total voxels
Superior Frontal Gyrus
A8m, medial area 8	1179		0.2937		0.1119	0.0068	0.0565	0.0008	0.0917
A8dl, dorsolateral area 8	1097		0.0982		0.1155	0.0009	0.242	0.0074	0.1862
A9l, lateral area 9	1106		0.1052		0.0716	0.0082	0.1793	0.0036	0.3408
A6dl, dorsolateral area 6	1010		0.058		0.061	0.0057	0.1587	0.0062	0.1375
A6m, medial area 6	1018		0.1256		0.0836	0.0112	0.2549	0.0062	0.1414
A9m, medial area 9	1056		0.1684		0.179	0.0063	0.2568	0.0052	0.1386
A10m, medial area 10	1024		0.129		0.1006	0.0055	0.1601	0.0073	0.3166
Middle Frontal Gyrus
A9/46d, dorsal area 9/46	1355		0.1342		0.049	0.0073	0.2999	0.0015	0.1233
IFJ, inferior frontal junction	933		0.028		0.0169	0.0068	0.2155	0.0012	0.1819
A46, area 46	1205		0.0205		0.1082		0.1548	0.0039	0.3798
A9/46v, ventral area 9/46	1181		0.0539		0.0215	0.0009	0.2129	0.0017	0.1587
A8vl, ventrolateral area 8	1090		0.039		0.036	0.0017	0.2356	0.003	0.105
A6vl, ventrolateral area 6	815		0.0408		0.0452	0.0048	0.2941	0.0013	0.2321
A10l, lateral area10	958		0.0274		0.0539	0.0033	0.2366	0.004	0.499
Inferior Frontal Gyrus
A44d, dorsal area 44	655		0.0751		0.0396	0.0103	0.1885	0.0048	0.3138
IFS, inferior frontal sulcus	701		0.0279		0.034		0.2599	0.0031	0.392
A45c, caudal area 45	669		0.0464		0.0666	0.0124	0.2519	0.0058	0.3719
A45r, rostral area 45	845		0.0712		0.1325	0.0022	0.1543	0.0066	0.3163
A44op, opercular area 44	728		0.0627		0.1478	0.0013	0.1333	0.0043	0.2449
A44v, ventral area 44	598		0.0786		0.0833	0.0089	0.1607	0.0079	0.294
Orbital Gyrus
A14m, medial area 14	727		0.1452		0.1232	0.0015	0.1822	0.0051	0.1592
A12/47o, orbital area 12/47	725		0.1904		0.1918	0.0045	0.1724	0.0473	0.1087
A11l, lateral area 11	1150		0.1243		0.1285	0.0009	0.2267	0.0025	0.2023
A11m, medial area 11	908		0.1035		0.0523	0.0075	0.2316	0.0011	0.3322
A13, area 13	858		0.0386		0.0156		0.0979	0.0014	0.1248
A12/47l, lateral area 12/47	658		0.2183		0.2456	0.0027	0.0728	0.007	0.1882
Precentral Gyrus
A4hf, area 4(head and face region)	659		0.0627		0.0308	0.0013	0.2275		0.1322
A6cdl, caudal dorsolateral area 6	847		0.0101		0.0166		0.1582		0.2337
A4ul, area 4(upper limb region)	630		0.0394		0.0785		0.0673		0.1292
A4t, area 4(trunk region)	533		0.0356		0.0239		0.1904	0.0017	0.0767
A4tl, area 4(tongue and larynx region)	568		0.0391		0.0436		0.1797	0.0017	0.1955
A6cvl, caudal ventrolateral area 6	682		0.0678		0.0137		0.0994		0.321
Paracentral Lobule
A1/2/3ll, area1/2/3 (lower limb region)	548		0.016		0.0594		0.1522		0.2251
A4ll, area 4, (lower limb region)	661		0.0427		0.0785	0.0016	0.1823	0.0056	0.1459
Superior Temporal Gyrus
A38m, medial area 38	804		0.0232		0.0723		0.1069		0.1901
A41/42, area 41/42	595		0.0481		0.0197	0.0017	0.0997		0.0888
TE1.0 and TE1.2	743		0.0169		0.1145		0.1065		0.3394
A22c, caudal area 22	699		0.0115		0.0242	0.0014	0.1523	0.0014	0.0812
A38l, lateral area 38	656		0.0666		0.0412		0.1125		0.5015
A22r, rostral area 22	568		0.0173		0.032	0.0016	0.1496		0.302
Middle Temporal Gyrus
A21c, caudal area 21	645		0.0349		0.0233		0.1531	0.0015	0.2384
A21r, rostral area 21	947		0.0339		0.0453		0.3621	0.001	0.3173
A37dl, dorsolateral area37	839		0.0266		0.0146	0.0013	0.1701		0.1642
aSTS, anterior superior temporal sulcus	1014		0.0406		0.1901	0.001	0.2875		0.4719
Inferior Temporal Gyrus
A20iv, intermediate ventral area 20	406		0.0451		0.0625		0.1151		0.212
A37elv, extreme lateroventral area37	480		0.0567		0.0301	0.002	0.1802		0.1333
A20r, rostral area 20	704		0.0413		0.0154	0.0012	0.0899		0.2291
A20il, intermediate lateral area 20	652		0.0243		0.0357		0.1973		0.3225
A37vl, ventrolateral area 37	619		0.0159		0.0533	0.0014	0.0635	0.0037	0.1268
A20cl, caudolateral of area 20	569		0.0281		0.0141		0.0733		0.1891
A20cv, caudoventral of area 20	650		0.0148		0.025		0.1066		0.0823
Fusiform Gyrus
A20rv, rostroventral area 20	834		0.0365		0.04		0.3507		0.28
A37mv, medioventral area37	801		0.0789		0.0897	0.0013	0.0501	0.0025	0.0934
A37lv, lateroventral area37	911		0.1272		0.04	0.0049	0.0949		0.1588
Parahippocampal Gyrus
A35/36r, rostral area 35/36	347		0.0331		0.0536		0.0563		0.0842
A35/36c, caudal area 35/36	357		0.0452		0.0306		0.0847		0.0947
TL, area TL (lateral PPHC, posterior parahippocampal gyrus)	262		0.0199		0.0315		0.0629		0.0631
A28/34, area 28/34 (EC, entorhinal cortex)	269		0.0338		0.0772		0.0526		0.1324
TI, area TI (temporal agranular insular cortex)	247		0.1007		0.0093		0.1007		0.0744
TH, area TH (medial PPHC)	261		0.0324		0.0164		0.0755	0.0041	0.0779
Posterior Superior Temporal Sulcus
rpSTS, rostroposterior superior temporal sulcus	590		0.0592		0.0775	0.0015	0.2411		0.2545
cpSTS, caudoposterior superior temporal sulcus	553		0.0843		0.1086		0.0465	0.0095	0.1543
Superior Parietal Lobule
A7r, rostral area 7	541		0.0527		0.0238	0.002	0.0649		0.0612
A7c, caudal area 7	541		0.0187		0.0202		0.0354		0.0514
A5l, lateral area 5	479		0.0458		0.0441		0.0893	0.004	0.0541
A7pc, postcentral area 7	586		0.0283		0.034	0.0045	0.0699		0.078
A7ip, intraparietal area 7(hIP3)	547		0.0623		0.0494		0.1978	0.0018	0.064
Inferior Parietal Lobule
A39c, caudal area 39(PGp)	1010		0.0167		0.1445		0.4719		0.3031
A39rd, rostrodorsal area 39 (Hip3)	953		0.0885		0.0949		0.1669	0.001	0.2085
A40rd, rostrodorsal area 40 (PFt)	959		0.1095		0.0888		0.0674		0.2893
A40c, caudal area 40 (PFm)	1090		0.0378		0.0261		0.0969		0.3981
A39rv, rostroventral area 39 (PGa)	1317		0.0206		0.1071		0.2183	0.0008	0.305
A40rv, rostroventral area 40 (PFop)	950		0.0376		0.0402	0.0022	0.0409	0.0072	0.0371
Precuneus
A7m, medial area 7 (PEp)	496		0.0689		0.0248	0.0118	0.2047		0.0868
A5m, medial area 5 (PEm)	684		0.0307		0.0436		0.0695		0.0452
dmPOS, dorsomedial parietooccipital sulcus (PEr)	836		0.0514		0.0237		0.2382		0.1421
A31, area 31 (Lc1)	740		0.0455		0.0383		0.0469		0.0437
Postcentral Gyrus
A1/2/3ulhf, area 1/2/3 (upper limb, head, face)	648		0.1258		0.2382		0.2403		0.1213
A1/2/3tonIa, area 1/2/3 (tongue and larynx)	569		0.0243		0.0498		0.073		0.2313
A2, area 2	545		0.1363		0.1549	0.0019	0.2783		0.2218
A1/2/3tru, area1/2/3 (trunk)	535		0.0345		0.0327		0.0363		0.0531
Insular Gyrus
G, hypergranular insula	243		0.0601		0.0443		0.0636	0.0049	0.0296
vIa, ventral agranular insula	297		0.1053		0.0826	0.0075	0.0602		0.1407
dIa, dorsal agranular insula	294		0.0603		0.2747		0.1619	0.0037	0.1905
vId/vIg, ventral dysgranular and granular insula	293		0.0466		0.101		0.0717		0.0912
dIg, dorsal granular insula	307		0.1073		0.1538		0.0727	0.0062	0.2123
dId, dorsal dysgranular insula	285		0.0848		0.2632	0.0058	0.2544		0.6316
Cingulate Gyrus
A23d, dorsal area 23	336		0.3833		0.3376		0.0306		0.0289
A24rv, rostroventral area 24	198		0.0552		0.0654		0.0829		0.1776
A32p, pregenual area 32	376		0.0319		0.0698		0.086		0.1773
A23v, ventral area 23	296		0.0347		0.0658		0.0451	0.0033	0.1118
A24cd, caudodorsal area 24	379		0.0376		0.0432	0.0021	0.0772		0.0755
A23c, caudal area 23	466		0.1467		0.3202	0.0114	0.1448	0.0837	0.1084
A32sg, subgenual area 32	396		0.0438		0.0346		0.1912		0.2768
Medioventral Occipital Cortex
cLinG, caudal lingual gyrus	407		0.0026				0.1055		0.0667
rCunG, rostral cuneus gyrus	765						0.0262		0.0435
cCunG, caudal cuneus gyrus	613		0.0015				0.0987		0.1269
rLinG, rostral lingual gyrus	664				0.0386		0.0486		0.2783
vmPOS,ventromedial parietooccipital sulcus	572						0.0332		0.0481
Lateral Occipital Cortex
mOccG, middle occipital gyrus	571						0.8058		0.3183
V5/MT+, area V5/MT+	673						0.3957		0.2192
OPC, occipital polar cortex	676						0.2814		0.0395
iOccG, inferior occipital gyrus	693						0.0686		0.0172
msOccG, medial superior occipital gyrus	344						0.0833		0.1653
lsOccG, lateral superior occipital gyrus	380				0.0051		0.1401		0.1111
Amygdala
mAmyg, medial amygdala	116						0.3061		0.4328
lAmyg, lateral amygdala	95						0.3684		0.3009
Hippocampus
rHipp, rostral hippocampus	332						0.3017		0.1143
cHipp, caudal hippocampus	305						0.0305		0.1943
Basal Ganglia
vCa, ventral caudate	222				0.0054		0.0078		0.1667
GP, globus pallidus	173						0.0593		0.0238
NAC, nucleus accumbens	270		0.0037				0.0586		0.0599
vmPu, ventromedial putamen	215
dCa, dorsal caudate	347
dlPu, dorsolateral putamen	230
Thalamus
mPFtha, medial pre-frontal thalamus	71								0.058
mPMtha, pre-motor thalamus	70						0.037		0.0118
Stha, sensory thalamus	140						0.1478		0.1515
rTtha, rostral temporal thalamus	150						0.1774		0.375
PPtha, posterior parietal thalamus	180						0.0159		0.0043
Otha, occipital thalamus	222						0.0036
cTtha, caudal temporal thalamus	105
lPFtha, lateral pre-frontal thalamus	116
Cerebellar atlas regions by Diedrichsen
Cerebellum
Cerebellum 1-4	642
Cerebellum 5	700
Cerebellum 6	987		0.2838		0.0518	0.0019	0.0025		0.0663
Cerebellum 7b	1903						0.0095		0.1806
Cerebellum 8a	2046								0.0176
Cerebellum 8b	898								0.0017
Cerebellum 9	375
Cerebellum 10	808
Crus 1	509		0.1022		0.0673		0.1501		0.3298
Crus 2	357		0.0022		0.0641		0.2486		0.3168
		medial				medial
		+		-		+		-
	Total voxels	%		%		%		%
Vermis Crus 1	NaN
Vermis Crus 2	661
Vermis 6	704
Vermis 7b	696
Vermis 8a	1589
Vermis 8b	385
Vermis 9	1447
Vermis 10	2358
Weighted voxels	Total voxels	Weighted voxels ratio	Network	Median weights	Mean weights
LV1
Positive weights
0	5761	0	Visual	0	0
0	9709	0	Somatomotor	0	0
0	7965	0	Dorsal Attention	0	0
0	7495	0	Ventral Attention	0	0
0	6008	0	Salience	0	0
0	8118	0	Limbic	0	0
0	16271	0	Control	0	0
0	20792	0	Default	0	0
Negative weights
151	5761	0.0262	Visual	-0.0037	-0.0053
434	9709	0.0447	Somatomotor	-0.0061	-0.007
315	7965	0.0395	Dorsal Attention	-0.0063	-0.0077
674	7495	0.0899	Ventral Attention	-0.0049	-0.0064
663	6008	0.1104	Salience	-0.0069	-0.0082
159	8118	0.0196	Limbic	-0.0037	-0.0048
1008	16271	0.062	Control	-0.0059	-0.0075
2088	20792	0.1004	Default	-0.0065	-0.0079
LV2
Positive weights
1	5761	0.0002	Visual	0.0022	0.0022
3	9709	0.0003	Somatomotor	0.0022	0.0022
7	7965	0.0009	Dorsal Attention	0.0038	0.0033
3	7495	0.0004	Ventral Attention	0.0051	0.0042
14	6008	0.0023	Salience	0.0045	0.0049
0	8118	0	Limbic	0	0
18	16271	0.0011	Control	0.004	0.0037
56	20792	0.0027	Default	0.0047	0.0052
Negative weights
959	5761	0.1665	Visual	-0.0041	-0.0051
857	9709	0.0883	Somatomotor	-0.0037	-0.0048
1087	7965	0.1365	Dorsal Attention	-0.0034	-0.0041
627	7495	0.0837	Ventral Attention	-0.0039	-0.005
1071	6008	0.1783	Salience	-0.0029	-0.0037
1817	8118	0.2238	Limbic	-0.0031	-0.0039
3628	16271	0.223	Control	-0.0041	-0.0051
5234	20792	0.2517	Default	-0.0044	-0.0049

### Sheet: Table_S6_RModel_Results
Analysis	N	MAE	R2	r	p	r_95CI_low	r_95CI_up	t	MSE	NRSMD	mean_AUC	mean_AUC_min	mean_AUC_max	median_AUC	median_AUC_min	median_AUC_max	P_RHO	P_MAE
C1_Discovery_PhenoScore	98	1.01725	58.015	0.761676	8.576e-20	0.663537	0.834045	11.5175	1.66093	14.8365	0.912037	0.822747	0.960284	0.888796	0.800454	0.946906	0.00019996	0.00019996
iN_Empirical_Replication_PhenoScore	29	16.7639	60.0311	0.774797	8.0688e-07	0.570214	0.888888	6.36809	282.9	157.64	0.947115	0.772038	1	0.890476	0.679509	0.985577	0.00019996	0.645471
C2_replication_PhenoScore	153	1.76622	3.04559	0.174516	0.0309644	0.0162892	0.324216	2.17791	5.16943	29.7732	0.631818	0.5417	0.719107	0.572112	0.479147	0.66098	0.0157968	0.00619876
C1_Discovery_BrainScore	98	57.9411	15.5825	0.394747	5.76375e-05	0.213011	0.550082	4.20958	5028.3	21.39	0.6875	0.57032	0.78562	0.694711	0.579837	0.794022	0.00019996	0.00019996
iN_Empirical_Replication_BrainScore	29	176.142	9.32081	0.3053	0.107291	-0.068917	0.604199	1.66592	36215.6	65.932	0.598039	0.362745	0.811111	0.571429	0.338095	0.77619	0.0493901	0.865827
C2_replication_BrainScore	153	64.0077	5.09156	0.225645	0.00504032	0.0694535	0.371038	2.84617	6033.22	26.4609	0.585219	0.489911	0.672853	0.564764	0.469816	0.652282	0.00259948	0.0213957

### Sheet: Table_S7_Rmodel_predictions
Individual	Analysis_brainScore	Analysis_phenoScore
CDP-C-0002	C2_replication	C2_replication
CDP-C-0004	C2_replication	C2_replication
CDP-C-0005	C2_replication	C2_replication
CDP-C-0007	C2_replication	C2_replication
CDP-C-0013	iN_replication	iN_replication
CDP-C-0017	C2_replication	C2_replication
CDP-C-0019	C2_replication	C2_replication
CDP-C-0020	C2_replication	C2_replication
CDP-C-0024	iN_replication	iN_replication
CDP-C-0030	iN_replication	iN_replication
CDP-C-0032	C2_replication	C2_replication
CDP-C-0038	C2_replication	C2_replication
CDP-C-0039	C2_replication	C2_replication
CDP-C-0045	C2_replication	C2_replication
CDP-C-0047	iN_replication	iN_replication
CDP-C-0048	C2_replication	C2_replication
CDP-C-0051	iN_replication	iN_replication
CDP-C-0052	C2_replication	C2_replication
CDP-C-0054	C2_replication	C2_replication
CDP-C-0058	C2_replication	C2_replication
CDP-C-0061	C2_replication	C2_replication
CDP-C-0065	C2_replication	C2_replication
CDP-C-0069	C2_replication	C2_replication
CDP-C-0070	C2_replication	C2_replication
CDP-C-0071	C2_replication	C2_replication
CDP-C-0072	C2_replication	C2_replication
CDP-C-0074	C2_replication	C2_replication
CDP-C-0083	C2_replication	C2_replication
CDP-C-0086	C2_replication	C2_replication
CDP-C-0088	C2_replication	C2_replication
CDP-C-0090	C2_replication	C2_replication
CDP-C-0091	C2_replication	C2_replication
CDP-C-0092	C2_replication	C2_replication
CDP-C-0095	C2_replication	C2_replication
CDP-C-0096	C2_replication	C2_replication
CDP-C-0101	C2_replication	C2_replication
CDP-C-0102	C2_replication	C2_replication
CDP-C-0103	C2_replication	C2_replication
CDP-C-0106	C2_replication	C2_replication
CDP-C-0107	C2_replication	C2_replication
CDP-C-0110	C2_replication	C2_replication
CDP-C-0111	C2_replication	C2_replication
CDP-C-0112	C2_replication	C2_replication
CDP-C-0117	C2_replication	C2_replication
CDP-C-0118	C2_replication	C2_replication
CDP-C-0121	C2_replication	C2_replication
CDP-C-0122	C2_replication	C2_replication
CDP-C-0129	C2_replication	C2_replication
CDP-C-0133	C2_replication	C2_replication
CDP-C-0134	C2_replication	C2_replication
CDP-C-0135	C2_replication	C2_replication
CDP-C-0139	C2_replication	C2_replication
CDP-C-0140	C2_replication	C2_replication
CDP-C-0141	C2_replication	C2_replication
CDP-C-0144	C2_replication	C2_replication
CDP-C-0148	C2_replication	C2_replication
CDP-C-0150	C2_replication	C2_replication
CDP-C-0153	iN_replication	iN_replication
CDP-C-0154	iN_replication	iN_replication
CDP-C-0155	C2_replication	C2_replication
CDP-C-0157	iN_replication	iN_replication
CDP-C-0160	C2_replication	C2_replication
CDP-C-0162	C2_replication	C2_replication
CDP-C-0163	C2_replication	C2_replication
CDP-C-0164	C2_replication	C2_replication
CDP-C-0166	C2_replication	C2_replication
CDP-C-0167	C2_replication	C2_replication
CDP-C-0168	C2_replication	C2_replication
CDP-C-0172	C2_replication	C2_replication
CDP-C-0175	C2_replication	C2_replication
CDP-C-0176	C2_replication	C2_replication
CDP-C-0178	C2_replication	C2_replication
CDP-C-0186	C2_replication	C2_replication
CDP-C-0187	C2_replication	C2_replication
CDP-C-0188	C2_replication	C2_replication
CDP-C-0189	C2_replication	C2_replication
CDP-C-0193	C2_replication	C2_replication
CDP-C-0194	C2_replication	C2_replication
CDP-C-0195	C2_replication	C2_replication
CDP-C-0196	C2_replication	C2_replication
CDP-C-0197	C2_replication	C2_replication
CDP-C-0199	C2_replication	C2_replication
CDP-C-0200	C2_replication	C2_replication
CDP-C-0201	C2_replication	C2_replication
CDP-C-0210	C2_replication	C2_replication
CDP-C-0211	C2_replication	C2_replication
CDP-C-0212	C2_replication	C2_replication
CDP-C-0230	C2_replication	C2_replication
CDP-P-0001	iN_replication	iN_replication
CDP-P-0008	iN_replication	iN_replication
CDP-P-0013	C2_replication	C2_replication
CDP-P-0014	C2_replication	C2_replication
CDP-P-0019	C2_replication	C2_replication
CDP-P-0022	C2_replication	C2_replication
CDP-P-0024	C2_replication	C2_replication
CDP-P-0032	C2_replication	C2_replication
CDP-P-0033	C2_replication	C2_replication
CDP-P-0034	C2_replication	C2_replication
CDP-P-0037	iN_replication	iN_replication
CDP-P-0038	C2_replication	C2_replication
CDP-P-0041	C2_replication	C2_replication
CDP-P-0042	C2_replication	C2_replication
CDP-P-0046	C2_replication	C2_replication
CDP-P-0049	C2_replication	C2_replication
CDP-P-0053	C2_replication	C2_replication
CDP-P-0055	C2_replication	C2_replication
CDP-P-0056	C2_replication	C2_replication
CDP-P-0057	C2_replication	C2_replication
CDP-P-0058	C2_replication	C2_replication
CDP-P-0060	iN_replication	iN_replication
CDP-P-0065	iN_replication	iN_replication
CDP-P-0066	iN_replication	iN_replication
CDP-P-0069	C2_replication	C2_replication
CDP-P-0071	C2_replication	C2_replication
CDP-P-0072	C2_replication	C2_replication
CDP-P-0075	C2_replication	C2_replication
CDP-P-0077	C2_replication	C2_replication
CDP-P-0080	C2_replication	C2_replication
CDP-P-0081	C2_replication	C2_replication
CDP-P-0082	C2_replication	C2_replication
CDP-P-0084	C2_replication	C2_replication
CDP-P-0085	C2_replication	C2_replication
CDP-P-0086	C2_replication	C2_replication
CDP-P-0087	C2_replication	C2_replication
CDP-P-0090	C2_replication	C2_replication
CDP-P-0094	C2_replication	C2_replication
CDP-P-0096	C2_replication	C2_replication
CDP-P-0098	C2_replication	C2_replication
CDP-P-0099	iN_replication	iN_replication
CDP-P-0100	iN_replication	iN_replication
CDP-P-0102	C2_replication	C2_replication
CDP-P-0103	C2_replication	C2_replication
CDP-P-0106	C2_replication	C2_replication
CDP-P-0111	C2_replication	C2_replication
CDP-P-0113	C2_replication	C2_replication
CDP-P-0114	C2_replication	C2_replication
CDP-P-0115	C2_replication	C2_replication
CDP-P-0121	C2_replication	C2_replication
CDP-P-0122	C2_replication	C2_replication
CDP-P-0124	C2_replication	C2_replication
CDP-P-0125	C2_replication	C2_replication
CDP-P-0126	C2_replication	C2_replication
CDP-P-0127	C2_replication	C2_replication
CDP-P-0129	C2_replication	C2_replication
CDP-P-0131	C2_replication	C2_replication
CDP-P-0132	C2_replication	C2_replication
CDP-P-0136	C2_replication	C2_replication
CDP-P-0138	C2_replication	C2_replication
CDP-P-0143	C2_replication	C2_replication
CDP-P-0147	C2_replication	C2_replication
CDP-P-0153	C2_replication	C2_replication
CDP-P-0155	C2_replication	C2_replication
CDP-P-0161	C2_replication	C2_replication
CDP-P-0162	C2_replication	C2_replication
CDP-P-0168	C2_replication	C2_replication
CDP-P-0173	C2_replication	C2_replication
CDP-P-0176	C2_replication	C2_replication
CDP-P-0177	C2_replication	C2_replication
CDP-P-0178	C2_replication	C2_replication
CDP-P-0182	C2_replication	C2_replication
CDP-P-0185	C2_replication	C2_replication
CDP-P-0190	C2_replication	C2_replication
CDP-P-0192	C2_replication	C2_replication
CDP-P-0194	C2_replication	C2_replication
CDP-P-0195	C2_replication	C2_replication
CDP-P-0199	C2_replication	C2_replication
CDP-P-0201	C2_replication	C2_replication
CDP-P-0237	C2_replication	C2_replication
CDP-P-0288	C2_replication	C2_replication
CDP-R-0005	iN_replication	iN_replication
HC_001	C1_Discovery	C1_Discovery
HC_002	C1_Discovery	C1_Discovery
HC_003	C1_Discovery	C1_Discovery
HC_004	C1_Discovery	C1_Discovery
HC_005	C1_Discovery	C1_Discovery
HC_006	iN_replication	iN_replication
HC_007	C1_Discovery	C1_Discovery
HC_008	C1_Discovery	C1_Discovery
HC_009	C1_Discovery	C1_Discovery
HC_012	C1_Discovery	C1_Discovery
HC_013	C1_Discovery	C1_Discovery
HC_015	C1_Discovery	C1_Discovery
HC_016	C1_Discovery	C1_Discovery
HC_018	C1_Discovery	C1_Discovery
HC_019	C1_Discovery	C1_Discovery
HC_020	C1_Discovery	C1_Discovery
HC_023	C1_Discovery	C1_Discovery
HC_024	C1_Discovery	C1_Discovery
HC_025	C1_Discovery	C1_Discovery
HC_026	C1_Discovery	C1_Discovery
HC_027	C1_Discovery	C1_Discovery
HC_028	C1_Discovery	C1_Discovery
HC_029	C1_Discovery	C1_Discovery
HC_032	iN_replication	iN_replication
HC_034	C1_Discovery	C1_Discovery
HC_035	C1_Discovery	C1_Discovery
HC_036	C1_Discovery	C1_Discovery
HC_037	C1_Discovery	C1_Discovery
HC_038	C1_Discovery	C1_Discovery
HC_039	C1_Discovery	C1_Discovery
HC_040	C1_Discovery	C1_Discovery
HC_041	C1_Discovery	C1_Discovery
HC_044	C1_Discovery	C1_Discovery
HC_045	C1_Discovery	C1_Discovery
HC_046	C1_Discovery	C1_Discovery
HC_047	C1_Discovery	C1_Discovery
HC_048	C1_Discovery	C1_Discovery
HC_049	C1_Discovery	C1_Discovery
HC_050	C1_Discovery	C1_Discovery
HC_052	C1_Discovery	C1_Discovery
HC_053	C1_Discovery	C1_Discovery
HC_054	iN_replication	iN_replication
HC_055	C1_Discovery	C1_Discovery
HC_057	C1_Discovery	C1_Discovery
SP_002	C1_Discovery	C1_Discovery
SP_004	C1_Discovery	C1_Discovery
SP_007	C1_Discovery	C1_Discovery
SP_008	C1_Discovery	C1_Discovery
SP_009	C1_Discovery	C1_Discovery
SP_010	C1_Discovery	C1_Discovery
SP_013	C1_Discovery	C1_Discovery
SP_014	C1_Discovery	C1_Discovery
SP_015	C1_Discovery	C1_Discovery
SP_016	C1_Discovery	C1_Discovery
SP_017	C1_Discovery	C1_Discovery
SP_018	C1_Discovery	C1_Discovery
SP_021	C1_Discovery	C1_Discovery
SP_022	C1_Discovery	C1_Discovery
SP_023	C1_Discovery	C1_Discovery
SP_024	C1_Discovery	C1_Discovery
SP_030	C1_Discovery	C1_Discovery
SP_031	C1_Discovery	C1_Discovery
SP_034	iN_replication	iN_replication
SP_035	iN_replication	iN_replication
SP_036	C1_Discovery	C1_Discovery
SP_038	C1_Discovery	C1_Discovery
SP_043	C1_Discovery	C1_Discovery
SP_045	C1_Discovery	C1_Discovery
SP_046	C1_Discovery	C1_Discovery
SP_047	C1_Discovery	C1_Discovery
SP_049	C1_Discovery	C1_Discovery
SP_050	C1_Discovery	C1_Discovery
SP_051	C1_Discovery	C1_Discovery
SP_052	iN_replication	iN_replication
SP_053	C1_Discovery	C1_Discovery
SP_054	C1_Discovery	C1_Discovery
SP_055	C1_Discovery	C1_Discovery
SP_056	iN_replication	iN_replication
SP_057	C1_Discovery	C1_Discovery
SP_059	iN_replication	iN_replication
SP_060	iN_replication	iN_replication
SP_061	C1_Discovery	C1_Discovery
SP_062	C1_Discovery	C1_Discovery
SP_063	C1_Discovery	C1_Discovery
SP_064	C1_Discovery	C1_Discovery
SP_066	C1_Discovery	C1_Discovery
SP_068	iN_replication	iN_replication
SP_069	iN_replication	iN_replication
SP_070	iN_replication	iN_replication
SP_071	C1_Discovery	C1_Discovery
SP_075	C1_Discovery	C1_Discovery
SP_080	C1_Discovery	C1_Discovery
UR_001	C1_Discovery	C1_Discovery
UR_002	C1_Discovery	C1_Discovery
UR_003	C1_Discovery	C1_Discovery
UR_004	C1_Discovery	C1_Discovery
UR_006	C1_Discovery	C1_Discovery
UR_007	C1_Discovery	C1_Discovery
UR_008	C1_Discovery	C1_Discovery
UR_009	C1_Discovery	C1_Discovery
UR_010	C1_Discovery	C1_Discovery
UR_011	C1_Discovery	C1_Discovery
UR_012	C1_Discovery	C1_Discovery
UR_013	C1_Discovery	C1_Discovery
UR_014	C1_Discovery	C1_Discovery
UR_015	C1_Discovery	C1_Discovery
UR_017	C1_Discovery	C1_Discovery
UR_018	C1_Discovery	C1_Discovery
UR_019	C1_Discovery	C1_Discovery
UR_020	C1_Discovery	C1_Discovery

### Sheet: Table_S8_Random_models_epsilon
R_epsilon	R2_epsilon	R_omega	R2_omega
0.0297908	0.0887493	-0.0835941	0.698797
-0.131944	1.74091	-0.310118	9.61729
0.183041	3.3504	0.0895002	0.801028
0.0732569	0.536657	0.0823082	0.677464
-0.238183	5.67309	-0.201743	4.07002
-0.0472862	0.223599	-0.382314	14.6164
0.121246	1.47006	-0.0116639	0.0136046
-0.00108676	0.000118105	-0.0974835	0.950303
-0.125408	1.57271	0.0347887	0.121026
0.0754287	0.568949	0.0424598	0.180284
-0.0309223	0.0956191	-0.0381086	0.145227
-0.0896103	0.803001	-0.0175121	0.0306672
-0.0588459	0.346285	-0.201964	4.07895
-0.0295974	0.0876005	-0.068577	0.470281
-0.0400675	0.16054	0.0660594	0.436385
0.0444104	0.197228	-0.236897	5.61203
-0.0845648	0.71512	0.0913456	0.834401
0.0280292	0.0785637	-0.0287617	0.0827234
0.0830711	0.69008	-0.316297	10.0043
-0.178166	3.17432	-0.0930646	0.866102
-0.247285	6.115	0.00660478	0.00436231
0.012249	0.0150038	0.0605266	0.366347
-0.152505	2.32578	-0.0590689	0.348914
-0.183094	3.35233	-0.133489	1.78192
0.0199411	0.0397648	-0.121721	1.48161
-0.130824	1.71149	-0.107565	1.15702
0.192838	3.71864	0.00983428	0.0096713
0.0727553	0.529334	0.0519927	0.270324
0.147109	2.1641	-0.191925	3.68351
-0.0637195	0.406018	-0.12946	1.67599
-0.000666742	4.44545e-05	-0.125827	1.58324
-0.116357	1.3539	0.0580881	0.337422
-0.0242004	0.0585658	0.0286421	0.0820369
-0.0903374	0.816084	0.0270818	0.0733423
-0.0595322	0.354408	-0.142609	2.03374
-0.0527612	0.278374	0.0458563	0.21028
-0.0466334	0.217468	-0.0404406	0.163545
0.145089	2.10509	0.0156035	0.0243469
-0.273036	7.45484	-0.0938154	0.880133
-0.193526	3.74525	-0.163117	2.66071
-0.0561704	0.315511	-0.0206172	0.0425067
-0.212909	4.53302	-0.161506	2.60843
0.148287	2.19889	-0.139006	1.93226
0.133884	1.79249	-0.0223324	0.0498734
-0.0597294	0.356761	-0.145331	2.1121
-0.0351024	0.123218	-0.16764	2.81033
0.106899	1.14274	0.233856	5.46885
-0.0908451	0.825283	-0.0389626	0.151808
-0.224214	5.02719	-0.106666	1.13777
0.247734	6.1372	-0.114514	1.31135
-0.199993	3.9997	0.0734234	0.539099
-0.0559786	0.31336	-0.0518403	0.268742
-0.232003	5.38254	-0.442124	19.5474
-0.0623415	0.388646	-0.361106	13.0398
-0.190315	3.62199	-0.336078	11.2948
0.0628213	0.394651	-0.355629	12.6472
-0.150598	2.26798	0.0782111	0.611698
-0.227627	5.18139	-0.293705	8.62628
0.112928	1.27526	-0.0840869	0.70706
-0.0111503	0.0124329	0.00364906	0.00133157
-0.0424933	0.180568	-0.0865737	0.7495
-0.0445449	0.198425	-0.220506	4.8623
-0.00116938	0.000136744	0.00387424	0.00150097
0.138588	1.92067	-0.0471978	0.222764
0.0680055	0.462475	0.0269352	0.0725504
0.0603597	0.364329	-0.0458899	0.210588
-0.01554	0.0241492	-0.108292	1.17272
-0.204933	4.19973	-0.156573	2.4515
-0.249887	6.24433	-0.0947088	0.896975
-0.177559	3.1527	-0.207087	4.28852
-0.145916	2.12915	-0.135002	1.82255
-0.151994	2.31022	-0.0935824	0.875766
0.0632459	0.400004	0.0998923	0.997847
0.0874671	0.76505	0.0427196	0.182496
-0.0945379	0.893742	-0.292648	8.56426
0.0694891	0.482873	-0.0731882	0.535651
0.072641	0.527672	-0.172974	2.99198
-0.257104	6.61025	-0.161488	2.60785
-0.133696	1.78745	-0.480163	23.0557
-0.138195	1.9098	-0.140675	1.97896
0.198068	3.92308	-0.055299	0.305798
-0.326742	10.676	-0.0848127	0.719319
-0.180761	3.26746	-0.267295	7.14467
-0.223856	5.01115	-0.186453	3.47648
0.217688	4.7388	-0.298067	8.88437
0.18469	3.41103	-0.141687	2.00751
-0.17224	2.96667	-0.289091	8.35734
0.145888	2.12834	0.071859	0.516372
0.0512126	0.262273	0.0263503	0.0694341
0.0518205	0.268536	-0.225218	5.07233
-0.0686123	0.470765	-0.0169701	0.0287985
-0.221695	4.91487	0.0568617	0.323326
0.0962707	0.926805	-0.290947	8.46501
0.0796436	0.63431	-0.11344	1.28687
-0.0379082	0.143703	-0.146678	2.15145
0.141148	1.99228	-0.0629722	0.396549
0.167569	2.80793	-0.20064	4.02564
-0.0855629	0.732101	-0.295091	8.70789
0.0412259	0.169957	-0.195018	3.80321
-0.181362	3.28921	-0.205154	4.20882
