## Supplementary Table 9 for "Bridging the scales: leveraging personalized disease models and deep phenotyping to dissect cognitive impairment in schizophrenia"

### Sheet: all_analyses
Row	N	MAE	R2	r	p	r_95CI_low	r_95CI_up	t	MSE	NRSMD	mean_AUC	mean_AUC_min	mean_AUC_max	median_AUC	median_AUC_min	median_AUC_max	P_RHO	P_MAE
A1_omega	191	1.3295	3.89639	0.197393	0.0061984	0.0570111	0.33012	2.76817	2.81644	15.7289	0.612464	0.528762	0.687007	0.6375	0.553971	0.713389	0.004999	0.00019996
A1_epsilon	191	52.9383	2.81138	0.167672	0.0204223	0.0263191	0.302451	2.33821	4294.92	22.3576	0.575159	0.491793	0.651903	0.575768	0.493749	0.657812	0.009998	0.0191962
A1_OOCV1_omega	191	1.25639	13.059	0.361372	2.80487e-07	0.231258	0.478786	5.32811	2.51602	14.8664	0.701997	0.622074	0.771135	0.727303	0.650411	0.794133	0.00019996	0.00019996
A1_OOCV1_epsilon	191	51.2847	8.00745	0.282974	7.29387e-05	0.146897	0.40854	4.05604	4066.98	21.7562	0.659864	0.579236	0.733491	0.661075	0.580291	0.734936	0.00019996	0.00019996

### Sheet: FeatureRanking
Electrode	EPSILON	cv_ratio_overall_mean_abs	OMEGA	cv_ratio_overall_mean_abs	N(Sign.OM)	EPSILON_OMEGA_SUMofOM_perFrequency	EPSILON_OMEGA_SUMofOM_perElectrode
F8	Gamma1_F8_30_50Hz	7.09808	Gamma1_F8_30_50Hz	3.83923	2	10.9373	27.3588
F8	Gamma2_F8_50_70Hz	5.00683	Gamma2_F8_50_70Hz	3.01599	2	8.02282	27.3588
F8	Theta_F8_4_8Hz	8.39872			1	8.39872	27.3588
F4	Theta_F4_4_8Hz	5.27309	Theta_F4_4_8Hz	2.74063	2	8.01372	21.181
F4	Gamma2_F4_50_70Hz	2.23106	Gamma2_F4_50_70Hz	5.62131	2	7.85237	21.181
F4	Gamma1_F4_30_50Hz	2.20569	Gamma1_F4_30_50Hz	3.1092	2	5.31489	21.181
T4	Gamma1_T4_30_50Hz	3.77475	Gamma1_T4_30_50Hz	5.92661	2	9.70136	20.4407
T4	Gamma2_T4_50_70Hz	3.12303	Gamma2_T4_50_70Hz	3.19726	2	6.32029	20.4407
T4	Theta_T4_4_8Hz	4.41905			1	4.41905	20.4407
P3	Theta_P3_4_8Hz	4.08651	Theta_P3_4_8Hz	4.79898	2	8.88549	19.8808
P3	Gamma1_P3_30_50Hz	4.34423	Gamma1_P3_30_50Hz	3.30278	2	7.64701	19.8808
P3			Gamma2_P3_50_70Hz	3.34831	1	3.34831	19.8808
Fz			Gamma2_Fz_50_70Hz	9.24593	1	9.24593	19.6714
Fz	Theta_Fz_4_8Hz	5.92782			1	5.92782	19.6714
Fz			Theta_Fz_4_8Hz	4.49766	1	4.49766	19.6714
Pz	Gamma1_Pz_30_50Hz	4.10019	Gamma1_Pz_30_50Hz	3.23533	2	7.33552	19.4474
Pz	Theta_Pz_4_8Hz	2.62315	Theta_Pz_4_8Hz	3.62793	2	6.25108	19.4474
Pz			Gamma2_Pz_50_70Hz	5.86078	1	5.86078	19.4474
P4	Theta_P4_4_8Hz	4.0176	Theta_P4_4_8Hz	6.8722	2	10.8898	18.6777
P4	Gamma1_P4_30_50Hz	4.51835			1	4.51835	18.6777
P4			Gamma2_P4_50_70Hz	3.26954	1	3.26954	18.6777
FP2	Gamma1_FP2_30_50Hz	4.25955	Gamma1_FP2_30_50Hz	2.64476	2	6.90431	17.4117
FP2	Gamma2_FP2_50_70Hz	3.04821	Gamma2_FP2_50_70Hz	2.06114	2	5.10935	17.4117
FP2	Theta_FP2_4_8Hz	5.39798			1	5.39798	17.4117
C4	Theta_C4_4_8Hz	5.12727			1	5.12727	12.2904
C4	Gamma1_C4_30_50Hz	3.67889			1	3.67889	12.2904
C4			Gamma2_C4_50_70Hz	3.48428	1	3.48428	12.2904
T3	Gamma2_T3_50_70Hz	2.15362	Gamma2_T3_50_70Hz	2.55777	2	4.71139	11.2448
T3	Theta_T3_4_8Hz	4.42902			1	4.42902	11.2448
T3	Gamma1_T3_30_50Hz	2.10443			1	2.10443	11.2448
Cz			Gamma2_Cz_50_70Hz	8.86776	1	8.86776	10.8789
Cz	Theta_Cz_4_8Hz	2.01114			1	2.01114	10.8789
F7	Theta_F7_4_8Hz	5.8086			1	5.8086	10.8742
F7			Gamma1_F7_30_50Hz	5.06561	1	5.06561	10.8742
O1	Gamma2_O1_50_70Hz	3.0099	Gamma2_O1_50_70Hz	2.68712	2	5.69702	10.8557
O1	Gamma1_O1_30_50Hz	2.69082			1	2.69082	10.8557
O1			Theta_O1_4_8Hz	2.46789	1	2.46789	10.8557
O2	Theta_O2_4_8Hz	2.9879	Theta_O2_4_8Hz	2.97523	2	5.96313	10.366
O2	Gamma1_O2_30_50Hz	2.3388			1	2.3388	10.366
O2			Gamma2_O2_50_70Hz	2.06412	1	2.06412	10.366
T6	Gamma1_T6_30_50Hz	3.38848	Gamma1_T6_30_50Hz	3.48841	2	6.87688	9.64578
T6			Theta_T6_4_8Hz	2.7689	1	2.7689	9.64578
F3	Gamma2_F3_50_70Hz	2.33266	Gamma2_F3_50_70Hz	2.45018	2	4.78284	8.5184
F3	Theta_F3_4_8Hz	3.73556			1	3.73556	8.5184
C3	Theta_C3_4_8Hz	6.17951			1	6.17951	8.44221
C3			Gamma1_C3_30_50Hz	2.2627	1	2.2627	8.44221
FP1	Theta_FP1_4_8Hz	3.23121			1	3.23121	5.99829
FP1			Gamma2_FP1_50_70Hz	2.76707	1	2.76707	5.99829
T5	Gamma1_T5_30_50Hz	3.66782			1	3.66782	3.66782
