## Supplementary Table 10 for "Bridging the scales: leveraging personalized disease models and deep phenotyping to dissect cognitive impairment in schizophrenia"

### Sheet: All_Results
Row	N	MAE	R2	r	p	r_95CI_low	r_95CI_up	t	MSE	NRSMD	P_RHO	P_MAE
Discovery_Theta_allelectrodes	178	7.06071	3.43677	0.185385	0.013233	0.0393743	0.323645	2.5028	138.943	13.6215	0.00639872	0.0503899
Discovery_Gamma1_allelectrodes	178	0.961953	3.02449	0.173911	0.0202528	0.0275302	0.312989	2.34289	2.17462	14.7203	0.0113977	0.00479904
Discovery_Gamma2_allelectrodes	178	0.770851	4.7316	0.217522	0.00353789	0.0727657	0.353303	2.95655	1.62313	11.8076	0.00119976	0.00059988
Discovery_Theta_F8_4_8Hz	178	5.58934	0.956851	0.0978188	0.193948	-0.0499851	0.24143	1.30397	90.0927	14.2741	0.0961808	0.515697
Discovery_Gamma1_F8_30_50Hz	178	1.26587	3.54515	0.188286	0.0118392	0.0423746	0.326333	2.54338	3.27847	16.9935	0.00579884	0.0453909
Discovery_Gamma2_F8_50_70Hz	178	1.03126	3.5209	0.187641	0.0121375	0.0417071	0.325735	2.53435	2.47889	13.5138	0.00859828	0.015197
Validation_A4_Theta_allelectrodes	26	11.2065	6.53469	0.25563	0.207516	-0.146198	0.585051	1.29537	139.078	63.5968	0.103379	0.469306
Validation_A4_Gamma1_allelectrodes	26	1.69549	7.75481	0.278475	0.168345	-0.122042	0.600998	1.42043	3.10047	36.5316	0.0787842	0.0345931
Validation_A4_Gamma2_allelectrodes	26	1.94865	7.58904	0.275482	0.173156	-0.125233	0.598924	1.4039	4.0286	77.0172	0.080184	0.00119976
Validation_A4_Theta_F8_4_8Hz	26	11.04	1.65513	0.128652	0.531087	-0.272268	0.49151	0.635545	128.801	53.0823	0.266747	0.691862
Validation_A4_Gamma1_F8_30_50Hz	26	4.21021	2.3748	0.154104	0.452267	-0.248055	0.510956	0.764079	18.8956	84.967	0.230354	0.00079984
Validation_A4_Gamma2_F8_50_70Hz	26	2.36686	1.11069	0.105389	0.608383	-0.293963	0.473415	0.519191	5.98298	84.718	0.30114	0.0975805
