## Supplementary Table 11 for "Bridging the scales: leveraging personalized disease models and deep phenotyping to dissect cognitive impairment in schizophrenia"

### Sheet: SynapseDensity_byDonor
donor	diagnosis	Neurite_Syn1Area
A18945	Ctrl	1.05124
CLM1	SCZ	1.16539
CLM13	SCZ	0.89709
CLM15	SCZ	0.908034
CLM16	SCZ	0.700206
CLM2	SCZ	0.920123
CLM4	SCZ	0.863261
CLM8	SCZ	1.05987
CLM9	SCZ	0.885881
C_M_V13	Ctrl	1.39344
FOK1	Ctrl	0.998635
FOK17	Ctrl	1.27504
FOK2	Ctrl	1.01463
FOK22	Ctrl	0.941987
FOK3	Ctrl	0.916875
FOK4	Ctrl	0.974598
FOK5	Ctrl	1.20589
FOK60	Ctrl	0.832906
MC11	Ctrl	0.44797
MC12	Ctrl	0.964018
MC14	Ctrl	0.71178
MC17	Ctrl	1.02446
MC2	Ctrl	1.40832
MC3	Ctrl	1.14551
MC5	Ctrl	1.13361
MC6	Ctrl	1.1033
MC7	Ctrl	0.543837
MR4	Ctrl	1.76993
MS12	SCZ	1.0464
MS14	SCZ	0.855704
MS15	SCZ	1.09383
MS16	SCZ	0.75611
MS19	SCZ	0.487471
MS20	SCZ	0.709852
MS21	SCZ	0.707186
MS22	SCZ	0.655672
MS23	SCZ	1.02194
MS24	SCZ	1.05803
MS25	SCZ	0.408757
MS29	SCZ	0.913129
MS5	SCZ	1.20326
No1	Ctrl	1.45949

### Sheet: SynapticDensity_byWell
donor	diagnosis	platform	Neurite_Syn1Area
A18945	Ctrl	CX5	1.0061
A18945	Ctrl	CX5	1.09638
No1	Ctrl	CX5	1.25921
No1	Ctrl	CX5	1.09257
FOK1	Ctrl	CX5	1.22666
FOK1	Ctrl	CX5	0.856775
FOK2	Ctrl	CX5	1.04308
FOK2	Ctrl	CX5	0.766911
FOK3	Ctrl	CX5	1.06172
FOK3	Ctrl	CX5	0.889148
FOK4	Ctrl	CX5	1.27544
FOK4	Ctrl	CX5	1.1945
FOK5	Ctrl	CX5	1.32601
FOK5	Ctrl	CX5	1.12472
FOK17	Ctrl	CX5	1.25563
FOK17	Ctrl	CX5	1.29124
FOK22	Ctrl	CX5	0.856157
FOK22	Ctrl	CX5	1.00394
FOK60	Ctrl	CX5	1.06036
FOK60	Ctrl	CX5	0.916128
CLM1	SCZ	CX5	1.27413
CLM1	SCZ	CX5	1.12234
CLM2	SCZ	CX5	1.07972
CLM2	SCZ	CX5	1.00628
MS16	SCZ	CX5	0.816447
MS16	SCZ	CX5	0.600811
CLM4	SCZ	CX5	0.545456
CLM4	SCZ	CX5	0.57788
MS22	SCZ	CX5	0.703964
MS22	SCZ	CX5	0.695799
CLM8	SCZ	CX5	1.30605
CLM8	SCZ	CX5	1.18233
CLM13	SCZ	CX5	1.09795
MS21	SCZ	CX5	0.91465
MS21	SCZ	CX5	0.71208
CLM15	SCZ	CX5	0.761429
A18945	Ctrl	CX5	2.26746
No1	Ctrl	CX5	1.81434
FOK2	Ctrl	CX5	2.03161
CLM2	SCZ	CX5	0.999296
MS16	SCZ	CX5	0.950424
CLM4	SCZ	CX5	1.21165
A18945	Ctrl	CX5	1.93895
No1	Ctrl	CX5	1.67182
FOK1	Ctrl	CX5	0.912466
FOK2	Ctrl	CX5	1.23389
CLM1	SCZ	CX5	1.0997
CLM2	SCZ	CX5	0.595197
MS16	SCZ	CX5	0.656759
CLM4	SCZ	CX5	0.942654
FOK4	Ctrl	CX5	1.59888
FOK17	Ctrl	CX5	1.27825
MS22	SCZ	CX5	1.44991
CLM8	SCZ	CX5	0.821486
CLM13	SCZ	CX5	0.787476
MS21	SCZ	CX5	1.0462
FOK3	Ctrl	CX5	0.799755
FOK4	Ctrl	CX5	1.10263
FOK5	Ctrl	CX5	1.16696
MS22	SCZ	CX5	0.897129
CLM13	SCZ	CX5	0.805841
CLM15	SCZ	CX5	0.370265
CLM16	SCZ	CX5	0.441521
FOK22	Ctrl	CX5	0.592852
FOK60	Ctrl	CX5	0.496645
CLM15	SCZ	CX5	0.317048
CLM15	SCZ	Confocal	1.33315
CLM16	SCZ	Confocal	0.95889
CLM4	SCZ	Confocal	0.90711
CLM8	SCZ	Confocal	1.01645
CLM9	SCZ	Confocal	0.885881
C_M_V13	Ctrl	Confocal	1.39344
FOK22	Ctrl	Confocal	1.06633
FOK4	Ctrl	Confocal	0.656334
FOK60	Ctrl	Confocal	0.841436
MC11	Ctrl	Confocal	0.44797
MC12	Ctrl	Confocal	0.964018
MC14	Ctrl	Confocal	0.71178
MC17	Ctrl	Confocal	1.02446
MC2	Ctrl	Confocal	1.59271
MC2	Ctrl	Confocal	1.22394
MC3	Ctrl	Confocal	0.947116
MC3	Ctrl	Confocal	1.3439
MC5	Ctrl	Confocal	1.13361
MC6	Ctrl	Confocal	1.27193
MC6	Ctrl	Confocal	1.27893
MC6	Ctrl	Confocal	0.759049
MC7	Ctrl	Confocal	0.543837
MR4	Ctrl	Confocal	1.76993
MS12	SCZ	Confocal	0.764359
MS12	SCZ	Confocal	1.32844
MS14	SCZ	Confocal	1.06904
MS14	SCZ	Confocal	0.642369
MS15	SCZ	Confocal	1.11065
MS15	SCZ	Confocal	1.07702
MS19	SCZ	Confocal	0.487471
MS20	SCZ	Confocal	0.709852
MS21	SCZ	Confocal	0.523395
MS22	SCZ	Confocal	0.337285
MS22	SCZ	Confocal	0.693029
MS23	SCZ	Confocal	1.02194
MS24	SCZ	Confocal	1.05803
MS25	SCZ	Confocal	0.398547
MS25	SCZ	Confocal	0.418966
MS29	SCZ	Confocal	0.26523
MS29	SCZ	Confocal	1.56103
MS5	SCZ	Confocal	1.20326

### Sheet: DCM_Input_and_Results
EEG_ID	Neurite_Syn1Area	synaptic_gain	DCM_delta	DCM_theta	DCM_alpha	DCM_beta	DCM_gamma1	DCM_gamma2	Group_SSD
sub-CLMm0001	1.16539	0.866761	0.241302	0.114659	0.0667441	0.256251	0.156043	0.165001	SSD
sub-CLMm0002	0.920123	0.812704	0.251372	0.119502	0.0695626	0.248011	0.152586	0.158966	SSD
sub-CDPc0153	0.916875	0.811988	0.251504	0.119566	0.0695995	0.247909	0.152539	0.158883	HC
sub-CLMm0008	1.05987	0.843504	0.245663	0.116755	0.0679643	0.252567	0.154573	0.162477	SSD
sub-CLMm0009	0.885881	0.805157	0.252762	0.120171	0.0699517	0.246936	0.152094	0.158085	SSD
sub-CLMm0015	0.908034	0.81004	0.251863	0.119739	0.0697	0.247631	0.152412	0.158655	SSD
sub-CDPc0157	1.27504	0.890927	0.236733	0.112464	0.0654661	0.260299	0.157536	0.167502	HC
sub-CLMm0004	0.863261	0.800172	0.25368	0.120613	0.0702088	0.246226	0.15177	0.157503	SSD
sub-SCZs0068	0.707186	0.765773	0.259912	0.123617	0.0719544	0.241713	0.149499	0.153306	SSD
sub-SCZs0048	0.655672	0.75442	0.261948	0.124598	0.0725248	0.240295	0.148745	0.151889	SSD
sub-CLMm0016	0.700206	0.764235	0.260188	0.12375	0.0720317	0.241521	0.149397	0.153114	SSD
sub-CDPc0013	1.39344	0.917022	0.23176	0.110077	0.0640761	0.264925	0.159105	0.170056	HC
sub-CDPc0030	1.1033	0.853077	0.243875	0.115896	0.0674639	0.254047	0.155183	0.163535	HC
sub-CDPc0027	1.14551	0.862378	0.242126	0.115055	0.0669746	0.255546	0.155767	0.164531	HC
sub-CDPc0024	0.543837	0.729771	0.266313	0.126704	0.0737474	0.237388	0.147103	0.148745	HC
sub-CDPc0047	1.13361	0.859757	0.242619	0.115292	0.0671125	0.255123	0.155603	0.164251	HC
sub-CDPc0067	1.40832	0.920302	0.231133	0.109776	0.063901	0.265518	0.1593	0.170371	HC
sub-CDPc0025	1.02446	0.835699	0.247116	0.117454	0.068371	0.251384	0.154073	0.161602	HC
sub-SCZs0001	1.20326	0.875108	0.239733	0.113905	0.0663049	0.257597	0.156567	0.165894	SSD
sub-CLMm0003	0.75611	0.776556	0.257974	0.122682	0.0714117	0.243072	0.150214	0.154646	SSD
sub-SCZs0028	1.09383	0.850989	0.244267	0.116084	0.0675737	0.253711	0.155052	0.163312	SSD
sub-SCZs0032	0.709852	0.766361	0.259807	0.123566	0.0719249	0.241786	0.149538	0.153379	SSD
sub-SCZs0034	1.02194	0.835143	0.247219	0.117504	0.0684	0.2513	0.154037	0.16154	SSD
sub-SCZs0036	0.487471	0.717349	0.268484	0.127752	0.0743554	0.236003	0.146275	0.147131	SSD
sub-SCZs0037	1.0464	0.840536	0.246216	0.117021	0.068119	0.252117	0.154383	0.162144	SSD
sub-SCZs0039	0.408757	0.7	0.271495	0.129206	0.0751988	0.234124	0.145118	0.144858	SSD
sub-SCZs0041	0.855704	0.798506	0.253983	0.120759	0.0702937	0.246002	0.15166	0.157302	SSD
sub-SCZs0052	0.913129	0.811163	0.251656	0.119639	0.0696421	0.247791	0.152486	0.158786	SSD
sub-SCZs0056	1.05803	0.843098	0.245739	0.116792	0.0679855	0.252506	0.154547	0.162432	SSD
sub-CDPr0005	1.76993	1	0.215742	0.102402	0.0596063	0.281486	0.163704	0.177059	HC

### Sheet: DCM_emp_EEG_results
Electrode	variable	Alpha_Measured_Density_reprocessed Neurite_Syn1Area	Beta_Measured_Density_reprocessed Neurite_Syn1Area	Gamma1_Measured_Density_reprocessed Neurite_Syn1Area	Gamma2_Measured_Density_reprocessed Neurite_Syn1Area	Delta_Measured_Density_reprocessed Neurite_Syn1Area	Theta_Measured_Density_reprocessed Neurite_Syn1Area
allelectrodes	Pvalue	0.16797	0.300688	0.511444	0.476645	0.869221	0.975875
C3	Pvalue	0.65436	0.888808	0.0482869	0.489081	0.890125	0.854276
C4	Pvalue	0.535424	0.625147	0.0515705	0.595237	0.624546	0.985345
Cz	Pvalue	0.214677	0.342049	0.247509	0.675787	0.581448	0.801454
F3	Pvalue	0.513236	0.86417	0.0662458	0.756457	0.626171	0.752923
F4	Pvalue	0.574595	0.682307	0.260104	0.244271	0.553966	0.595864
F7	Pvalue	0.510173	0.858548	0.716898	0.590966	0.828885	0.83585
F8	Pvalue	0.696138	0.664694	0.000813521	0.520184	0.906012	0.500432
FP1	Pvalue	0.497209	0.976573	0.661862	0.516877	0.508321	0.545838
FP2	Pvalue	0.52576	0.642649	0.266678	0.780577	0.872311	0.507798
Fz	Pvalue	0.575967	0.664822	0.0977761	0.493405	0.379088	0.697713
O1	Pvalue	0.327094	0.669091	0.383738	0.634714	0.702025	0.875803
O2	Pvalue	0.446562	0.468296	0.194979	0.498917	0.838393	0.991012
P3	Pvalue	0.237398	0.717428	0.522616	0.637609	0.983282	0.916416
P4	Pvalue	0.231168	0.470141	0.573288	0.544792	0.826719	0.810961
Pz	Pvalue	0.12504	0.315657	0.335334	0.304479	0.986329	0.921719
T3	Pvalue	0.275661	0.816405	0.34932	0.166561	0.919107	0.836672
T4	Pvalue	0.57935	0.539536	0.10739	0.0312966	0.31579	0.450504
T5	Pvalue	0.275895	0.53314	0.623235	0.212927	0.935326	0.468388
T6	Pvalue	0.595844	0.180417	0.486832	0.754025	0.63849	0.425939
